# Global Pan-cancer serum miRNA classifier across 13 cancer types: Analysis of 46,349 clinical samples

**DOI:** 10.1101/2025.02.07.25321821

**Authors:** Pandikannan Krishnamoorthy, Madhavan Parthasarathy, Nilanjana Das, Athira S Raj, Ashok Kumar, Vikas Gupta, Saikat Das, Himanshu Kumar

**Author notes:** Corresponding author: H Kumar, Department of Biological Sciences, Laboratory of Immunology and Infectious Disease Biology, Indian Institute of Science Education and Research (IISER) Bhopal, AB-3, Room No. 220, Bhopal By-pass Road, Bhauri, Bhopal 462066, MP, India.

## Abstract

Liquid biopsy offers the minimally-invasive way of early cancer diagnosis. MicroRNAs (miRNAs) are small non-coding RNAs that show promising diagnostic potential due to their stability and their dysregulation upon different physiological conditions. However, existing cancer classifiers often rely on cohort-based comparisons, limiting their clinical utility. Extensive analyses in this study present a pan-cancer miRNA-based single-sample classifier, trained on 16,190 samples, tested across 9 independent datasets, and further validated on 8 distinct disease cohorts. The classifier leverages miRNA expression signatures to classify cancer and non_cancer samples including healthy, other diseases with high sensitivity and specificity, enabling personalized predictions. The classifier identifies cancer by evaluating the relative expression patterns of specific miRNAs, capturing neoplasm-specific dysregulation patterns independent of cohort effects. This study highlights the potential of miRNAs in robust cancer classification, offering a minimally invasive, scalable, and clinically adaptable miRNA serum resource for early cancer detection across diverse populations and malignancies.
