## Supplementary material for "Global Pan-cancer serum miRNA classifier across 13 cancer types: Analysis of 46,349 clinical samples": Supp. Table 1

### Sheet: Worksheet
DATA ACCESSION	SOURCE OF SAMPLE	DISEASE TYPES	TOTAL	TOTAL TAKEN IN THIS STUDY	CANCER SAMPLES	BENIGN SAMPLES	CONTROL SAMPLES
TRAINING DATASETS
GSE211692	Serum	Biliary Tract Cancer, Bladder Cancer, Intraparenchymal Brain tumour, Bone and soft tissue sarcomas, Breast Cancer, Colorectal Cancer, Esophageal Cancer, Gastric Cancer, Hepatocellular Cancer, Lung Cancer, Ovarian Cancer, Pancreatic Cancer, Prostate Cancer, Benign bone and soft tissue disease, Benign Breast Disease, Benign prostate disease, Extraparenchymal brain tumor and benign disease in the br…	16190	16190	9923	624	5643
TEST DATASETS
GSE106817	Serum	Breast Cancer, Colorectal Cancer, Benign Ovarian Disease Esophageal Cancer, Gastric Cancer, Hepatocellular Carcinoma, Borderline Ovarian tumor Lung Cancer, Ovarian Cancer, Pancreatic Cancer, Sarcoma	4046	4046	1258	306	2482
GSE122497	Serum	Esophageal Cancer	5531	5531	566	323	4642
GSE137140	Serum	Lung Cancer	3924	3924	1746	215	1963
GSE164174	Serum	Gastric Cancer, Colorectal Cancer, Esophageal cancer	2934	2934	1517	487	930
GSE113740	Serum	Biliary Tract Cancer, Bladder Cancer, Breast Cancer, Colorectal Cancer, Esophageal Cancer, Gastric Cancer, Glioma, Hepatocellular Carcinoma, Lung Cancer, Ovarian Cancer, Pancreatic Cancer, Prostate Cancer, Sarcoma	1817	1817	784	343	690
GSE112264	Serum	Biliary Tract Cancer, Bladder Cancer, Colorectal Cancer, Esophageal Cancer, Gastric Cancer, Glioma, Ovarian cancer Hepatocellular Carcinoma, Lung Cancer, Pancreatic Cancer, Prostate Cancer, Sarcoma, Liver cirrhosis, Chronic hepatitis	1591	1591	1309	241	41
GSE113486	Serum	Biliary Tract Cancer, Bladder Cancer, Breast Cancer, Colorectal Cancer, Esophageal Cancer, Gastric Cancer, Glioma, Hepatocellular Carcinoma, Lung Cancer, Ovarian Cancer, Pancreatic Cancer, Prostate Cancer, Sarcoma	972	643	553	0	90
GSE139031	Serum	Glioma, PCNSL, Benign Breast Disease, Benign Ovarian Disease, Benign Prostate Disease, Benign Bone and soft tissue disease, Meningioma, Trauma, Schwannoma, Infraction, Hemangiopericytoma, Brain meta	580	580	257	157	166
GSE73002	Serum	Breast cancer, Prostate cancer, Benign Breast diseases, Pancreatic disease	4113	4016	1279	54	2683
VALIDATION DATASETS
GSE110317	Serum	Breast cancer, Benign Breast cancer	958	958	921	37	0
GSE85589	Serum	Pancreatic cancer, Gastric cancer, Colorectal cancer, Gastrointestinal stromal tumours, intrahepatic cholangiocarcinoma	232	232	203	0	29
GSE110651	Serum	Breast cancer	147	147	147	0	0
GSE134108	Serum	Breast cancer	79	79	79	0	0
GSE117064	Serum	Cardiovascular diseases	1785	1721	0	0	1721
GSE140249	Serum	Autoimmune hepatitis, Overlap syndrome, Primary Biliary cholangitis	142	142	0	0	142
GSE120584	Serum	Alzheimer's disease, Dementia with Lewy bodies, Mild Cognitive impairment, Vascular dementia	1601	1601	0	0	1601
GSE150693	Serum	MCI-AD converted, MCI-AD non-converted	197	197	0	0	197
